# Effectiveness, facilitators and barriers of digital mental health services for First Nations Peoples in Australia: A systematic review

**DOI:** 10.1101/2025.04.27.25326251

**Authors:** Siyu Zhai, Andrew Goodman, Anthony C Smith, Sandra Diminic, Xiaoyun Zhou

## Abstract

**Background:** First Nations Peoples in Australia have unique health views. However, due to colonisation and intergenerational trauma, despite the strengths they have, the health inequity in mental health that First Nations Peoples are experiencing is still significant. These historical factors, combined with geographical remoteness and limited access to culturally safe services, resulted in mental health service gaps. Digital mental health (DMH) services, which offer interventions through digital platforms, are considered potential solutions to address this gap. However, there is limited evidence on the effectiveness of DMH for First Nations Peoples in Australia.

**Aim and Objectives:** This systematic review aimed to assess the effectiveness of DMH services in improving mental health outcomes for First Nations Peoples in Australia and to identify the facilitators and barriers that influence the implementation of DMH services in this context.

**Methods:** A systematic search was conducted across six academic databases to search for studies related to DMH services for First Nations Peoples in Australia. Search terms relating to First Nations Peoples, geographic terminologies of Australia, mental health, specific mental health conditions and digital mental health services were used. Studies were included if they assessed the effectiveness of digital mental health interventions among First Nations people in Australia. Effectiveness was defined as the ability of the DMH service to achieve its major targeted mental health outcome(s) in the current study. The data were extracted based on its study design, targeted services, and research findings, then synthesised using a thematic analysis framework.

**Results:** In total, 22 studies met the inclusion criteria. The included studies used a variety of study designs and researched multiple DMH services designed to provide support, treatment, and psychological assessments. A general effectiveness for non-severe mental health conditions was observed in the included studies. Several determinants of facilitators and barriers of the implementation of DMH services were identified, including: 1. Organisational and administrative factors; 2. Cultural appropriateness; 3. Accessibility; 4. Integration of DMH services to the existing situation; 5. Engagement between clients and service providers; 6. Coverage of different conditions and clients; 7. Acceptability to DMH services; 8. Digital literacy, and 9. Efficiency.

**Conclusion:** Given the effectiveness in providing services to most mental health conditions, DMH services have the potential to address the mental health needs of First Nations Peoples in Australia. However, the decision-making at multiple layers, as well as the design and implementation of DMH, should consider the determinants identified by this review.
