## Supplementary File S3 Cultural safety assessment for "Effectiveness, facilitators and barriers of digital mental health services for First Nations Peoples in Australia: A systematic review"

### Sheet: Sheet1
Category of study designs	Methodological quality criteria	Bennett-Levy et al. 2017	Brown et al. 2020	Dingwall et al. 2023	Dingwall et al. 2015	Fletcher et al. 2017	Kennedy et al. 2021	Lee et al. 2019	Ma et al. 2022	Perdacher et al. 2022	Povey et al. 2016	Povey et al. 2022	Povey et al. 2020	Puszka et al. 2016	Raphiphatthana et al. 2020a	Raphiphatthana et al. 2020b	Routledge et al. 2022	Russell et al. 2021	Snijder et al., 2021	Tighe et al. 2020	Tighe et al. 2017	Titov et al. 2019	Veinovic et al. 2023
Screening questions (for all types)	S1. Are there clear research questions?	Yes	Yes	Yes	Yes	Yes	Yes	Yes	Yes	Yes	Yes	Yes	Yes	Yes	Yes	Yes	Yes	Yes	Yes	Yes	Yes	Yes	Yes
	S2. Do the collected data allow to address the research questions?	Yes	Yes	Yes	Yes	Yes	Yes	Yes	Yes	Yes	Yes	Yes	Yes	Yes	Yes	Yes	Yes	Yes	Yes	Yes	Yes	Yes	Yes
1. Qualitative	1.1. Is the qualitative approach appropriate to answer the research question?	Yes	Yes	Yes	Yes	Yes	Yes			Yes	Yes	Yes	Yes	Yes	Yes	Yes	Yes		Yes
	1.2. Are the qualitative data collection methods adequate to address the research question?	Yes	Yes	Yes	Yes	Yes	Yes			Yes	Yes	Yes	Yes	Yes	Yes	Yes	Yes		Yes
	1.3. Are the findings adequately derived from the data?	Yes	Yes	Yes	Yes	Yes	Can't tell			Yes	Yes	Yes	Yes	Yes	Yes	Yes	Yes		Yes
	1.4. Is the interpretation of results sufficiently substantiated by data?	Yes	Yes	Yes	Yes	Yes	Yes			Yes	Yes	Yes	Yes	Yes	Yes	Yes	Yes		Yes
	1.5. Is there coherence between qualitative data sources, collection, analysis and interpretation?	Yes	Yes	Yes	Yes	Yes	Yes			Yes	Yes	Yes	Yes	Yes	Yes	Yes	Yes		Yes
2. Quantitative randomized controlled trials	2.1. Is randomization appropriately performed?																				Yes
	2.2. Are the groups comparable at baseline?																				Yes
	2.3. Are there complete outcome data?																				Yes
	2.4. Are outcome assessors blinded to the intervention provided?																				Can't tell
	2.5 Did the participants adhere to the assigned intervention?																				Yes
3.Quantitative non-randomized	3.1. Are the participants representative of the target population?			Can’t tell				Yes	Yes									Yes		Yes		Yes	Yes
	3.2. Are measurements appropriate regarding both the outcome and intervention (or exposure)?			Yes				Yes	Yes									Yes		Yes		Yes	Yes
	3.3. Are there complete outcome data?			Yes				Yes	Yes									Yes		Yes		Yes	Yes
	3.4. Are the confounders accounted for in the design and analysis?			No				Can't tell	Yes									Yes		Can't tell		Can't tell	Yes
	3.5. During the study period, is the intervention administered (or exposure occurred) as intended?			Yes				Yes	Yes									Yes		Yes		Yes	Yes
4. Quantitative descriptive	4.1. Is the sampling strategy relevant to address the research question?					Yes	Yes						Yes				Yes
	4.2. Is the sample representative of the target population?					Yes	Can't tell						Yes				No
	4.3. Are the measurements appropriate?					Can't tell	Can't tell						Yes				Can't tell
	4.4. Is the risk of nonresponse bias low?					Yes	Yes						No				Yes
	4.5. Is the statistical analysis appropriate to answer the research question?					Can't tell	Yes						Yes				Can't tell
5. Mixed methods	5.1. Is there an adequate rationale for using a mixed methods design to address the research question?			Yes		No	Can't tell						Yes				Yes
	5.2. Are the different components of the study effectively integrated to answer the research question?			Yes		Yes	Yes						Yes				Yes
	5.3. Are the outputs of the integration of qualitative and quantitative components adequately interpreted?			Can't tell		Can't tell	Yes						Yes				Yes
	5.4. Are divergences and inconsistencies between quantitative and qualitative results adequately addressed?			Yes		No	Yes						Yes				Yes
	5.5. Do the different components of the study adhere to the quality criteria of each tradition of the methods involved?			Yes		Yes	Yes						Yes				Yes
