## Supplementary File S4 MMAT assessment results for "Effectiveness, facilitators and barriers of digital mental health services for First Nations Peoples in Australia: A systematic review"

### Sheet: Sheet1
	Bennett-Levy et al. 2017	Brown et al. 2020	Dingwall et al. 2023	Dingwall et al. 2015	Fletcher et al. 2017	Kennedy et al. 2021	Lee et al. 2019	Ma et al. 2010	Perdacher et al. 2022	Povey et al. 2016	Povey et al. 2022	Povey et al. 2020	Puszka et al. 2016	Raphiphatthana et al. 2020a	Raphiphatthana et al. 2020b	Routledge et al. 2022	Russell et al. 2021	Snijder et al. 2021	Tighe et al. 2020	Tighe et al. 2017	Titov et al. 2019	Veinovic et al. 2023
1.Did the research respond to a need or priority determined by the community?	Partially	Yes	Yes	Yes	Partially	Yes	Partially	Partially	Yes	Yes	Yes	Yes	Yes	Yes	Yes	Yes	Partially	Partially	Partially	Partially	Partially	Partially
2.Was community consultation and engagement appropriately inclusive?	Yes	Yes	Yes	Yes	Yes	Yes	Yes	No	Yes	Yes	Yes	Yes	Unclear	Partially	Yes	Yes	Partially	Yes	Yes	Yes	No	No
3.Did the research have Aboriginal and Torres Strait Islander research leadership?	Yes	Partially	Yes	Yes	Yes	Yes	Yes	Unclear	Unclear	Yes	Yes	Yes	Unclear	Partially	Yes	Yes	Unclear	Yes	Yes	Unclear	No	Partially
4.Did the research have Aboriginal and Torres Strait Islander governance?	Yes	Yes	Yes	No	Yes	Yes	Yes	No	Yes	Yes	Yes	Yes	Yes	No	Yes	Yes	No	Yes	Yes	Yes	Partially	Partially
5.Were local community protocols respected and followed?	Yes	Unclear	Yes	Yes	Unclear	Unclear	Unclear	No	Unclear	Unclear	Yes	Unclear	No	No	Unclear	Yes	Unclear	Unclear	Unclear	Unclear	Unclear	Unclear
6. Did the researchers negotiate agreements in regards to rights of access to Aboriginal and Torres Strait Islander peoples’ existing intellectual and cultural property?	Unclear	Unclear	Yes	Unclear	No	Unclear	No	No	Partially	Unclear	Unclear	Yes	No	No	Unclear	Unclear	No	Unclear	Partially	Unclear	No	No
7. Did the researchers negotiate agreements to protect Aboriginal and Torres Strait Islander peoples' ownership of intellectual and cultural property created through the research?	Partially	Partially	Yes	No	No	Unclear	Partially	No	Yes	Unclear	Unclear	Partially	Partially	No	Partially	Unclear	No	Unclear	Unclear	Unclear	No	No
8.Did Aboriginal and Torres Strait Islander peoples and communities have control over the collection and management of research materials?	Yes	Yes	Yes	No	Yes	Yes	Yes	Unclear	Yes	Yes	Yes	Yes	Partially	No	Yes	Unclear	No	Yes	Yes	Partially	No	No
9.Was the research guided by an Indigenous research paradigm?	Partially	Yes	Yes	Partially	Yes	Partially	No	No	Yes	Yes	Yes	Yes	No	Partially	Yes	Yes	No	Yes	Yes	Yes	No	No
10. Does the research take a strengths-based approach, acknowledging and moving beyond practices that have harmed Aboriginal and Torres Strait peoples in the past?	No	Partially	Yes	Yes	Partially	Partially	Yes	No	Partially	Partially	Yes	Yes	Yes	Partially	Yes	Partially	No	Yes	Yes	Yes	Partially	Partially
11. Did the researchers plan and translate the findings into sustainable changes in policy and/or practice?	Yes	Yes	Yes	Yes	Yes	Yes	Yes	Yes	Yes	Yes	Yes	Yes	Yes	Yes	Yes	Yes	Partially	Yes	Yes	Yes	Yes	Yes
12.Did the research benefit the participants and Aboriginal and Torres Strait Islander communities?	Yes	Yes	Yes	Yes	Yes	Yes	Yes	Yes	Yes	Yes	Yes	Yes	Yes	Yes	Yes	Yes	Yes	Yes	Yes	Yes	Yes	Yes
13.Did the research demonstrate capacity strengthening for Aboriginal and Torres Strait Islander individuals?	Yes	Yes	Yes	Partially	Yes	Yes	Unclear	Unclear	Yes	Yes	Yes	Yes	Yes	Yes	Yes	Yes	No	Yes	Partially	Yes	No	No
14. Did everyone involved in the research have opportunities to learn from each other?	Yes	Yes	Yes	Yes	Yes	Yes	Yes	No	Yes	Yes	Yes	Yes	Yes	Unclear	Yes	Yes	No	Yes	Yes	Yes	No	No
